# Tracking Antimicrobial Resistant Organisms Timely (TAROT): A Workflow Validation Study for Successive Core-genome SNP-based Nosocomial Transmission Analysis

**DOI:** 10.1101/2025.01.23.25320873

**Authors:** Kotaro Aoki, Kohji Komori, Tetsuo Yamaguchi, Sohei Harada, Mayumi Tsukada, Hinako Murakami, Kazuhiro Tateda

## Abstract

**Background:** Effective infection prevention and control (IPC) interventions in hospitals require timely information to determine the potential transmission of antimicrobial-resistant (AMR) organisms.

**Objectives:** We validated a successive core-genome single nucleotide polymorphism (cgSNP)-based phylogenetic analysis workflow, ‘Tracking Antimicrobial Resistant Organisms Timely’ (TAROT), with Oxford Nanopore Technologies (ONT) sequencer for methicillin-resistant *Staphylococcus aureus* (MRSA).

**Methods:** We have developed a TAROT workflow for successive phylogenetic analysis using ONT data. We sequenced 34 MRSA strains isolated from Toho University Omori Medical Center using MinION (ONT) and MiSeq (Illumina). Each strain’s ONT data were inputted into TAROT (TAROT-ONT), and successive cgSNP-based phylogenetic analyses were conducted. Illumina data were processed with a batched cgSNP-based phylogenetic analysis. Assembly-based analysis identified AMR genes, AMR mutations, and virulence genes.

**Results:** MinION generated an average sequence depth of 262x for the ST8 reference genome within three hours. TAROT-ONT successively generated 11 phylogenetic trees for 14 ST8 strains, seven trees for 10 ST1 strains, and two trees for five ST5 strains. Highly suspected transmission pairs (pairwise cgSNP < 5) were detected in trees #6 through #11 for ST8, trees #3, #5, and #7 for ST1, and tree #2 for ST5. Differences in cgSNP value between TAROT-ONT and Illumina ranged from zero to two within pairs with fewer than 20 cgSNPs using Illumina. TAROT-ONT bioinformatic analysis for each strain required five to 42 minutes. The identification of AMR genes, mutations, and virulence genes showed high concordance between ONT and Illumina.

**Conclusion:** TAROT-ONT facilitates effective IPC intervention for MRSA nosocomial transmissions by providing timely feedback through cgSNP-based phylogenetic analyses.
