## Supplementary material for "Tracking Antimicrobial Resistant Organisms Timely (TAROT): A Workflow Validation Study for Successive Core-genome SNP-based Nosocomial Transmission Analysis": Table S1

### Sheet: Sheet1
	Illumina MiSeq							Oxford Nanopore Technologies (ONT) MinION R10 flow cells and V14 reagents
Strain ID (TUM)	MLST(CC) (MiSeq)	SCCmec typing (MiSeq)	Total bases (MiSeq)	Average Sequence depth (MiSeq) (x)	Illumina BioSample accession number	Illuminia SRA accession		MLST (MinION, Flye)	SCCmec typing (MinION, Flye)	Reads N50 (MinION) (bp)	Total bases (MinION)(bp)	Average Sequence depth (x)	Total length of assembled genome (bp)	Number of contigs	Chromosome completed	Plasmid 1 completed	Plasmid 2 completed	ONT BioSample accession number	ONT GenBank accession number
20963	ST8 (CC8)	IV	225534731	78.9578	SAMN40554537	SRX24001576		ST8 (CC8)	IV	10293	253924078	88.8967	2856395	2	No	No	Negative	SAMN42227020	CP162451 - CP162452
22730	ST97 (CC97)	IV	147249225	52.8553	SAMN40554553	SRX24001593		ST97 (CC97)	IV	7702	30805139	11.0576	2785891	8	No	N.A.	N.A.	SAMN42227036	JBFQXX000000000
22744	ST1 (CC1)	IV	245046468	84.3702	SAMN40554555	SRX24001596		ST1 (CC1)	IV	5029	43725912	15.055	2904419	4	No	Yes	N.A.	SAMN42227038	JBFQXW000000000
22749	ST2764 (CC1)	IV	217556162	74.275	SAMN40554556	SRX24001597		ST2764 (CC1)	IV	7089	43100665	14.7148	2929062	6	No	N.A.	N.A.	SAMN42227039	JBFQXV000000000
20929	ST8 (CC8)	IV	241382276	85.8428	SAMN40554536	SRX24001575		ST8 (CC8)	IV	12136	192517797	68.4651	2811910	1	Yes	Negative	Negative	SAMN42227019	CP162453
22182	ST8 (CC8)	IV	234739090	84.4596	SAMN40554541	SRX24001580		ST8 (CC8)	IV	6336	325313621	117.049	2779306	1	Yes	Negative	Negative	SAMN42227024	CP162444
22698	ST8 (CC8)	I	129824753	44.3769	SAMN40554545	SRX24001585		ST8 (CC8)	I	5484	454602763	155.393	2925504	1	Yes	Negative	Negative	SAMN42227028	CP162437
22699	ST8 (CC8)	I	150431855	51.4279	SAMN40554546	SRX24001586		ST8 (CC8)	I	5344	275661326	94.2399	2925101	1	Yes	Negative	Negative	SAMN42227029	CP162436
22705	ST8 (CC8)	IV	144551310	51.909	SAMN40554549	SRX24001589		ST8 (CC8)	IV	5863	93179274	33.4611	2784704	1	Yes	Negative	Negative	SAMN42227032	CP162429
22707	ST5 (CC5)	II	189545146	68.0399	SAMN40554550	SRX24001590		ST5 (CC5)	II	3982	114851406	41.2276	2785792	1	Yes	Negative	Negative	SAMN42227033	CP162428
20816	ST8 (CC8)	IV	606468967	211.689	SAMN40554524	SRX24001571		ST8 (CC8)	IV	6240	82338205	28.7402	2864912	2	Yes	Yes	Negative	SAMN42227007	CP162478 - CP162479
20817	ST8 (CC8)	IV	724896816	252.722	SAMN40554525	SRX24001572		ST8 (CC8)	IV	5947	165411694	57.6677	2868358	3	Yes	Yes	Yes	SAMN42227008	CP162475 - CP162477
20818	ST8 (CC8)	IV	598536991	211.294	SAMN40554526	SRX24001583		ST8 (CC8)	IV	4873	110891602	39.1467	2832719	2	Yes	Yes	Negative	SAMN42227009	CP162473 - CP162474
20819	ST1 (CC1)	IV	598216179	209.07	SAMN40554527	SRX24001594		ST1 (CC1)	IV	6871	56432533	19.7225	2861324	2	Yes	Yes	Negative	SAMN42227010	CP162471 - CP162472
20820	ST1 (CC1)	IV	518070483	182.421	SAMN40554528	SRX24001599		ST1 (CC1)	IV	6558	129385114	45.5585	2839977	2	Yes	Yes	Negative	SAMN42227011	CP162469 - CP162470
20823	ST8 (CC8)	IV	880158513	310.71	SAMN40554529	SRX24001600		ST8 (CC8)	IV	7870	190609692	67.2883	2832732	2	Yes	Yes	Negative	SAMN42227012	CP162467 - CP162468
20825	ST1 (CC1)	IV	341861981	117.741	SAMN40554530	SRX24001601		ST1 (CC1)	IV	6635	152617283	52.5632	2903499	2	Yes	Yes	Negative	SAMN42227013	CP162465 - CP162466
20888	ST8 (CC8)	IV	318793319	109.499	SAMN40554531	SRX24001602		ST8 (CC8)	IV	12403	532153076	182.784	2911381	2	Yes	Yes	Negative	SAMN42227014	CP162463 - CP162464
20913	ST1 (CC1)	IV	224391986	77.2429	SAMN40554532	SRX24001603		ST1 (CC1)	IV	7935	298706303	102.824	2905017	2	Yes	Yes	Negative	SAMN42227015	CP162461 - CP162462
20914	ST8 (CC8)	IV	224391986	77.294	SAMN40554533	SRX24001604		ST8 (CC8)	IV	10262	140208364	48.2961	2903098	3	Yes	Yes	Yes	SAMN42227016	CP162458 - CP162460
20915	ST2725 (CC1)	IV	239418804	82.8381	SAMN40554534	SRX24001573		ST2725 (CC1)	IV	6810	99560030	34.4474	2890203	2	Yes	Yes	Negative	SAMN42227017	CP162456 - CP162457
20926	ST1 (CC1)	IV	210990755	74.2806	SAMN40554535	SRX24001574		ST1 (CC1)	IV	9715	81349462	28.6396	2840455	2	Yes	Yes	Negative	SAMN42227018	CP162454 - CP162455
20967	ST1 (CC1)	IV	149402474	51.4613	SAMN40554538	SRX24001577		ST1 (CC1)	IV	8712	70142186	24.1603	2903202	2	Yes	Yes	Negative	SAMN42227021	CP162449 - CP162450
22173	ST8 (CC8)	IV	190323057	64.1494	SAMN40554539	SRX24001578		ST8 (CC8)	IV	12253	234304034	78.9734	2966872	2	Yes	Yes	Negative	SAMN42227022	CP162447 - CP162448
22178	ST1 (CC1)	IV	149093268	52.4934	SAMN40554540	SRX24001579		ST1 (CC1)	IV	7587	177741956	62.5801	2840230	2	Yes	Yes	Negative	SAMN42227023	CP162445 - CP162446
22188	ST1 (CC1)	IV	218928436	77.0813	SAMN40554542	SRX24001581		ST1 (CC1)	IV	9665	250523931	88.2055	2840229	2	Yes	Yes	Negative	SAMN42227025	CP162442 - CP162443
22457	ST5 (CC5)	II	169803740	57.6161	SAMN40554543	SRX24001582		ST5 (CC5)	II	5919	356252435	120.88	2947156	2	Yes	Yes	Negative	SAMN42227026	CP162440 - CP162441
22458	ST5 (CC5)	II	197286818	66.9414	SAMN40554544	SRX24001584		ST5 (CC5)	II	6192	358799052	121.744	2947155	2	Yes	Yes	Negative	SAMN42227027	CP162438 - CP162439
22701	ST5 (CC5)	II	145156415	48.6071	SAMN40554547	SRX24001587		ST5 (CC5)	II	7343	341518434	114.361	2986322	3	Yes	Yes	Yes	SAMN42227030	CP162433 - CP162435
22702	ST5 (CC5)	II	152247601	51.043	SAMN40554548	SRX24001588		ST5 (CC5)	II	5505	528621583	177.227	2982731	3	Yes	Yes	Yes	SAMN42227031	CP162430 - CP162432
22721	ST8 (CC8)	IV	148748793	51.9573	SAMN40554551	SRX24001591		ST8 (CC8)	IV	7657	61739441	21.5653	2862905	3	Yes	Yes	Yes	SAMN42227034	CP162425 - CP162427
22723	ST1516 (CC8)	IV	184601330	64.9328	SAMN40554552	SRX24001592		ST1516 (CC8)	IV	5387	93323621	32.8262	2842958	3	Yes	Yes	Yes	SAMN42227035	CP162422 - CP162424
22741	ST4143 (CC1)	IV	244488474	84.9106	SAMN40554554	SRX24001595		ST4143 (CC1)	IV	6748	53496155	18.5792	2879364	2	Yes	Yes	Negative	SAMN42227037	CP162420 - CP162421
22750	ST1 (CC1)	IV	213742174	74.6943	SAMN40554557	SRX24001598		ST1 (CC1)	IV	5435	47916238	16.7448	2861560	2	Yes	Yes	Negative	SAMN42227040	CP162418 - CP162419
Average				98.2119								65.4437
ST, Sequence type; CC, Clonal Complex; N.A., Not Applicable
