## Supplementary material for "Tracking Antimicrobial Resistant Organisms Timely (TAROT): A Workflow Validation Study for Successive Core-genome SNP-based Nosocomial Transmission Analysis": Table S2

### Sheet: Sheet1
Table S2. Reference genome infomation
Number	ST	Strain name	Assembly status	Accession
1	ST1	MW2	Complete	NC_003923.1
2	ST5	UCI 28	Complete	NZ_CP018768.1
3	ST8	USA300_FPR3757	Complete	NC_007793
4	ST9	DG36	Complete	NZ_CP065199.1
5	ST15	45	Complete	NZ_CP022718.1
6	ST22	NCTC13616	Complete	NZ_LR134193.1
7	ST30	MN8	Complete	NZ_CP091875.1
8	ST36	MRSA252	Complete	NC_002952.2
9	ST45	MCRF184	Complete	NZ_CP014791.1
10	ST59	NCCP11854	Complete	NZ_CP068682.1
11	ST72	FORC_012	Complete	NZ_CP010998.1
12	ST78	WBG8366	Complete	NZ_CP070983.1
13	ST80	NCTC13435	Complete	NZ_LN831036.1
14	ST88	NT_611	Complete	NZ_CP080251.1
15	ST89	KNIH_6268	Complete	CP134532.1
16	ST93	JKD6159	Complete	NC_017338.1
17	ST97	NCTC9752	Complete	NZ_LS483310.1
18	ST105	FCFHV36	Complete	NZ_CP011147.1
19	ST121	27	Complete	NZ_CP022717.1
20	ST130	BSAR57	Draft	GCF_001203975.1
21	ST152	BB155	Complete	NZ_LN854556.1
22	ST225	UP_419	Complete	NZ_CP047867.1
23	ST228	61	Complete	NZ_CP022893.1
24	ST239	BPH2056	Complete	NZ_LR027874.1
25	ST241	CMRSA-3	Complete	NZ_CP029685.1
26	ST247	FDAARGOS_766	Complete	NZ_CP041010.1
27	ST250	NRS 100	Complete	CP007539.1
28	ST254	Newman_D2C	Complete	NZ_CP023391.1
29	ST338	MS4	Complete	NZ_CP009828.1
30	ST398	1_1439	Complete	NZ_LT992456.1
31	ST612	SVH7513	Complete	NZ_CP029166.1
32	ST772	R39	Complete	CP060620.1
33	ST789	H1645	Draft	GCF_900250585.1
34	ST834	H1470	Draft	GCF_900250445.1
35	ST2021	RAC013018-A	Complete	NZ_CP096250.1
36	ST2590	S1-1-39	Draft	GCF_024548005.1
