## Supplementary material for "Tracking Antimicrobial Resistant Organisms Timely (TAROT): A Workflow Validation Study for Successive Core-genome SNP-based Nosocomial Transmission Analysis": Table S4

### Sheet: ST8
ST8 #1	22182	22705	20818	20963
22182	0	12	147	388
22705	12	0	143	382
20818	147	143	0	383
20963	388	382	383	0
ST8 #2	22182	22705	20818	20816*	20963
22182	0	12	145	417	384
22705	12	0	141	411	378
20818	145	141	0	412	379
20816*	417	411	412	0	219
20963	384	378	379	219	0
ST8 #3	22182	22705	20818	20816	20963*	20888
22182	0	12	144	416	383	996
22705	12	0	140	410	377	990
20818	144	140	0	410	377	990
20816	416	410	410	0	219	1004
20963*	383	377	377	219	0	973
20888	996	990	990	1004	973	0
ST8 #4	20818	20817*	22705	22182	20816	20963	20888
20818	0	27	138	143	411	378	989
20817*	27	0	133	138	406	373	984
22705	138	133	0	11	413	380	991
22182	143	138	11	0	418	385	996
20816	411	406	413	418	0	219	1008
20963	378	373	380	385	219	0	977
20888	989	984	991	996	1008	977	0
ST8 #5	22182	22705	20817	20818	20816	20963	22699*	20888
22182	0	11	136	141	403	370	382	913
22705	11	0	131	136	398	365	377	908
20817	136	131	0	25	391	358	370	901
20818	141	136	25	0	396	363	375	906
20816	403	398	391	396	0	217	381	928
20963	370	365	358	363	217	0	350	897
22699*	382	377	370	375	381	350	0	907
20888	913	908	901	906	928	897	907	0
ST8 #6	20817	20914*	20818	22182	22705	20816	20963	22699	20888
20817	0	2	25	136	130	391	358	370	901
20914*	2	0	23	134	128	389	356	368	899
20818	25	23	0	141	135	396	363	375	906
22182	136	134	141	0	10	403	370	382	913
22705	130	128	135	10	0	397	364	376	907
20816	391	389	396	403	397	0	217	381	928
20963	358	356	363	370	364	217	0	350	897
22699	370	368	375	382	376	381	350	0	907
20888	901	899	906	913	907	928	897	907	0
ST8 #7	20817	20914	20818	22182	22705	20963	20929*	20816	22699	20888
20817	0	2	25	136	130	358	361	391	368	901
20914	2	0	23	134	128	356	359	389	366	899
20818	25	23	0	141	135	363	366	396	373	906
22182	136	134	141	0	10	370	373	403	380	913
22705	130	128	135	10	0	364	367	397	374	907
20963	358	356	363	370	364	0	3	217	348	897
20929*	361	359	366	373	367	3	0	220	351	900
20816	391	389	396	403	397	217	220	0	379	928
22699	368	366	373	380	374	348	351	379	0	905
20888	901	899	906	913	907	897	900	928	905	0
ST8 #8	20817	20914	20818	22182	22705	20963	20929	20816	22699	20888	22173*
20817	0	2	25	136	130	358	361	391	370	901	901
20914	2	0	23	134	128	356	359	389	368	899	899
20818	25	23	0	141	135	363	366	396	375	906	906
22182	136	134	141	0	10	370	373	403	382	913	913
22705	130	128	135	10	0	364	367	397	376	907	907
20963	358	356	363	370	364	0	3	217	350	897	897
20929	361	359	366	373	367	3	0	220	353	900	900
20816	391	389	396	403	397	217	220	0	381	928	928
22699	370	368	375	382	376	350	353	381	0	907	907
20888	901	899	906	913	907	897	900	928	907	0	6
22173*	901	899	906	913	907	897	900	928	907	6	0
ST8 #9	20817	20914	20818	22182	22705	20929	20963	20816	22698	22699	20888	22173
20817	0	2	25	136	130	361	358	391	366	367	901	901
20914	2	0	23	134	128	359	356	389	364	365	899	899
20818	25	23	0	141	135	366	363	396	371	372	906	906
22182	136	134	141	0	10	373	370	403	378	379	913	913
22705	130	128	135	10	0	367	364	397	372	373	907	907
20929	361	359	366	373	367	0	3	220	349	350	900	900
20963	358	356	363	370	364	3	0	217	346	347	897	897
20816	391	389	396	403	397	220	217	0	377	378	928	928
22698*	366	364	371	378	372	349	346	377	0	1	903	903
22699	367	365	372	379	373	350	347	378	1	0	904	904
20888	901	899	906	913	907	900	897	928	903	904	0	6
22173	901	899	906	913	907	900	897	928	903	904	6	0
ST8 #10	20823*	20818	20914	20817	22705	22182	20963	20929	20816	22698	22699	20888	22173
20823*	0	3	26	28	136	144	366	369	399	374	375	909	909
20818	3	0	23	25	135	141	363	366	396	371	372	906	906
20914	26	23	0	2	128	134	356	359	389	364	365	899	899
20817	28	25	2	0	130	136	358	361	391	366	367	901	901
22705	136	135	128	130	0	10	364	367	397	372	373	907	907
22182	144	141	134	136	10	0	370	373	403	378	379	913	913
20963	366	363	356	358	364	370	0	3	217	346	347	897	897
20929	369	366	359	361	367	373	3	0	220	349	350	900	900
20816	399	396	389	391	397	403	217	220	0	377	378	928	928
22698	374	371	364	366	372	378	346	349	377	0	1	903	903
22699	375	372	365	367	373	379	347	350	378	1	0	904	904
20888	909	906	899	901	907	913	897	900	928	903	904	0	6
22173	909	906	899	901	907	913	897	900	928	903	904	6	0
ST8 #11	20823	20818	20914	20817	22721*	22182	22705	20963	20929	20816	22698	22699	22173	20888
20823	0	3	26	28	20	144	135	366	369	401	374	375	909	909
20818	3	0	23	25	17	141	134	363	366	398	371	372	906	906
20914	26	23	0	2	10	134	127	356	359	391	364	365	899	899
20817	28	25	2	0	12	136	129	358	361	393	366	367	901	901
22721*	20	17	10	12	0	126	119	348	351	383	356	357	891	891
22182	144	141	134	136	126	0	9	370	373	405	378	379	913	913
22705	135	134	127	129	119	9	0	363	366	398	371	372	906	906
20963	366	363	356	358	348	370	363	0	3	219	346	347	897	897
20929	369	366	359	361	351	373	366	3	0	222	349	350	900	900
20816	401	398	391	393	383	405	398	219	222	0	379	380	930	930
22698	374	371	364	366	356	378	371	346	349	379	0	1	903	903
22699	375	372	365	367	357	379	372	347	350	380	1	0	904	904
22173	909	906	899	901	891	913	906	897	900	930	903	904	0	6
20888	909	906	899	901	891	913	906	897	900	930	903	904	6	0

### Sheet: ST1
ST1 #1	22744	20926	20825	20967
22744	0	82	189	193
20926	82	0	181	185
20825	189	181	0	4
20967	193	185	4	0
ST1 #2	20820*	20926	22744	20967	20825
20820*	0	98	113	215	212
20926	98	0	75	179	176
22744	113	75	0	190	187
20967	215	179	190	0	3
20825	212	176	187	3	0
ST1 #3	20819*	20820	20926	22744	20967	20825
20819*	0	1	99	114	216	213
20820	1	0	98	113	215	212
20926	99	98	0	75	179	176
22744	114	113	75	0	190	187
20967	216	215	179	190	0	3
20825	213	212	176	187	3	0
ST1 #4	20819	20820	20926	22744	22188*	20967	20825
20819	0	1	99	114	202	219	216
20820	1	0	98	113	201	218	215
20926	99	98	0	75	165	182	179
22744	114	113	75	0	176	193	190
22188*	202	201	165	176	0	189	186
20967	219	218	182	193	189	0	3
20825	216	215	179	190	186	3	0
ST1 #5	20819	20820	20926	22744	22188	22178*	20825	20967
20819	0	1	99	116	205	203	218	221
20820	1	0	98	115	204	202	217	220
20926	99	98	0	77	168	166	181	184
22744	116	115	77	0	179	177	190	193
22188	205	204	168	179	0	2	189	192
22178*	203	202	166	177	2	0	187	190
20825	218	217	181	190	189	187	0	3
20967	221	220	184	193	192	190	3	0
ST1 #6	20819	20820	22750*	20926	22744	22178	22188	20825	20967
20819	0	1	30	99	116	203	205	218	221
20820	1	0	29	98	115	202	204	217	220
22750*	30	29	0	107	124	211	213	226	229
20926	99	98	107	0	77	166	168	181	184
22744	116	115	124	77	0	177	179	190	193
22178	203	202	211	166	177	0	2	187	190
22188	205	204	213	168	179	2	0	189	192
20825	218	217	226	181	190	187	189	0	3
20967	221	220	229	184	193	190	192	3	0
ST1 #7	20819	20820	22750	20926	20913*	22744	22178	22188	20825	20967
20819	0	1	30	99	110	114	203	205	218	221
20820	1	0	29	98	109	113	202	204	217	220
22750	30	29	0	107	118	122	211	213	226	229
20926	99	98	107	0	71	75	166	168	181	184
20913*	110	109	118	71	0	4	171	173	184	187
22744	114	113	122	75	4	0	175	177	188	191
22178	203	202	211	166	171	175	0	2	187	190
22188	205	204	213	168	173	177	2	0	189	192
20825	218	217	226	181	184	188	187	189	0	3
20967	221	220	229	184	187	191	190	192	3	0

### Sheet: ST5
ST5 #1	22702	22701	22707	22457
22702	0	3	316	390
22701	3	0	313	387
22707	316	313	0	446
22457	390	387	446	0
ST5 #2	22701	22702	22707	22457	22458*
22701	0	3	313	381	381
22702	3	0	316	384	384
22707	313	316	0	440	440
22457	381	384	440	0	2
22458*	381	384	440	2	0
