## Supplementary material for "Tracking Antimicrobial Resistant Organisms Timely (TAROT): A Workflow Validation Study for Successive Core-genome SNP-based Nosocomial Transmission Analysis": Table S5

### Sheet: Sheet1
Input order to TAROT-ONT	Strain ID	MLST (CC)	ST of assigned reference genome	Time required for bioinfomatic analysis (hh:mm:ss)	Core-genome size (bp)	Proporsion of core-genome over reference genome
1	TUM20967	ST1 (CC1)	ST1	00:05:35	NA	NA
2	TUM22182	ST8 (CC8)	ST8	00:11:07	NA	NA
3	TUM22705	ST8 (CC8)	ST8	00:05:44	NA	NA
4	TUM22701	ST5 (CC5)	ST5	00:12:11	NA	NA
5	TUM20915	ST2725 (CC1)	ST1_bbsplit	00:06:55	NA	NA
6	TUM20963	ST8 (CC8)	ST8	00:08:32	NA	NA
7	TUM20818	ST8 (CC8)	ST8	00:22:11	2732033	0.95101
8	TUM20926	ST1 (CC1)	ST1	00:06:00	NA	NA
9	TUM22723	ST1516 (CC8)	ST228_bbsplit	00:06:45	NA	NA
10	TUM22457	ST5 (CC5)	ST5	00:13:07	NA	NA
11	TUM22744	ST1 (CC1)	ST1	00:05:04	NA	NA
12	TUM20825	ST1 (CC1)	ST1	00:21:16	2744891	0.973206
13	TUM20816	ST8 (CC8)	ST8	00:24:32	2730219	0.950379
14	TUM20888	ST8 (CC8)	ST8	00:33:59	2713472	0.944549
15	TUM22702	ST5 (CC5)	ST5	00:14:58	NA	NA
16	TUM20817	ST8 (CC8)	ST8	00:27:49	2711334	0.943805
17	TUM22707	ST5 (CC5)	ST5	00:19:31	2702683	0.953224
18	TUM22749	ST2764 (CC1)	ST1_bbsplit	00:05:15	NA	NA
19	TUM20820	ST1 (CC1)	ST1	00:21:32	2744241	0.972976
20	TUM20819	ST1 (CC1)	ST1	00:22:23	2743788	0.972815
21	TUM22699	ST8 (CC8)	ST8	00:31:25	2673835	0.930752
22	TUM20914	ST8 (CC8)	ST8	00:30:30	2673716	0.93071
23	TUM20929	ST8 (CC8)	ST8	00:32:18	2673558	0.930655
24	TUM22173	ST8 (CC8)	ST8	00:35:18	2673657	0.93069
25	TUM22698	ST8 (CC8)	ST8	00:42:13	2673486	0.93063
26	TUM22188	ST1 (CC1)	ST1	00:28:04	2741845	0.972126
27	TUM22730	ST97 (CC97)	ST97	00:04:40	NA	NA
28	TUM22178	ST1 (CC1)	ST1	00:28:39	2741972	0.972171
29	TUM20823	ST8 (CC8)	ST8	00:38:29	2673424	0.930609
30	TUM22750	ST1 (CC1)	ST1	00:28:21	2741699	0.972074
31	TUM22741	ST4143 (CC1)	ST1_bbsplit	00:05:34	NA	NA
32	TUM22458	ST5 (CC5)	ST5	00:27:52	2702084	0.953013
33	TUM22721	ST8 (CC8)	ST8	00:37:53	2673169	0.93052
34	TUM20913	ST1 (CC1)	ST1	00:34:14	2741623	0.972047
